# Uncovering the genetic underpinnings for different psychiatric disorder combinations

**DOI:** 10.1101/2024.08.29.24312761

**Authors:** Liangying Yin, Menghui Liu, Yujia Shi, Ruoyu Zhang, Simon Sai-Yu Lui, Hon-Cheong So

**Affiliations:** School of Biomedical Sciences, The Chinese University of Hong Kong, Shatin, Hong Kong; Department of Psychiatry, School of Clinical Medicine, The University of Hong Kong, Hong Kong SAR, China; KIZ-CUHK Joint Laboratory of Bioresources and Molecular Research of Common Diseases, Kunming Institute of Zoology and The Chinese University of Hong Kong, China; Department of Psychiatry, The Chinese University of Hong Kong, Hong Kong; CUHK Shenzhen Research Institute, Shenzhen, China; Margaret K.L. Cheung Research Centre for Management of Parkinsonism, The Chinese University of Hong Kong, Shatin, Hong Kong; Brain and Mind Institute, The Chinese University of Hong Kong, Hong Kong SAR, China; Hong Kong Branch of the Chinese Academy of Sciences Center for Excellence in Animal Evolution and Genetics, The Chinese University of Hong Kong, Hong Kong SAR, China

## Abstract

Psychiatric disorders are highly heterogeneous. Clinically, it is meaningful to distinguish psychiatric disorders by the presence or absence of a specific comorbid condition. In this study, we employed a recently developed algorithm (CombGWAS) to decipher the genetic basis of psychiatric disorder combinations using GWAS summary statistics. We focused on comorbidities and combinations of diseases, such as schizophrenia(SCZ) with and without depression, which can be considered as two “subtypes” of SCZ. We also studied psychiatric disorders comorbid with obesity as disease subtypes.

Our study identified genetic signatures that distinguish different “subtypes” and revealed the genetic architecture underlying 16 psychiatric disorder combinations. We discovered both shared and unique susceptibility genes/variants across different psychiatric disorder “subtypes”.

Notably, despite high genetic correlations between subtypes, most subtype pairs exhibited distinct genetic correlations with the same cardiovascular disease (CVD). Some pairs even displayed opposite genetic correlations, especially those involving obesity. For instance, the genetic correlation (rg) between SCZ with obesity and type 2 diabetes(T2DM) was 0.248(p=4.42E-28), while the rg between SCZ without obesity and T2DM was -0.154(p=6.79E-12).

Many psychiatric disease combinations studied were causally associated with increased CVD risks. Moreover, comorbid psychiatric disorders often showed different causal relationships with CVD compared to single psychiatric disorders. This study represents a significant step toward understanding the genetic heterogeneity underlying psychiatric disorder comorbidities, providing new insights into their pathophysiology.
