## Supplementary tables for "Uncovering the genetic underpinnings for different psychiatric disorder combinations": TableS4_Enriched_pathways.xlsx

### Sheet: ADHD_ASD
Table S4 Enriched pathways for 16 studied psychiatric disease combinations
ADHD with ASD		Shared Pathways			ADHD without ASD
name	p-value	name	Comor_p-value	Single_p-value	name	p-value
RNA degradation - Homo sapiens (human)	0.0012				terminal¬†O-glycans residues modification	0.000112
					Glycosaminoglycan biosynthesis - keratan sulfate - Homo sapiens (human)	0.000154
					Mannose type O-glycan biosynthesis - Homo sapiens (human)	0.000424
					Glycosphingolipid biosynthesis - lacto and neolacto series - Homo sapiens (human)	0.000586
					Keratan sulfate biosynthesis	0.000631
					Keratan sulfate/keratin metabolism	0.000878
					Various types of N-glycan biosynthesis - Homo sapiens (human)	0.00123
					Other types of O-glycan biosynthesis - Homo sapiens (human)	0.00178
					Synaptic vesicle cycle - Homo sapiens (human)	0.00482

### Sheet: MDD_AD
MDD with AD		Shared Pathways			MDD without AD
name	p-value	name	Comor_p-value	Single_p-value	name	p-value
NR1H3 & NR1H2 regulate gene expression linked to cholesterol transport and efflux	7.18e-06	Activated PKN1 stimulates transcription of AR (androgen receptor) regulated genes KLK2 and KLK3	3.05e-12	1.78e-11	DNA Damage/Telomere Stress Induced Senescence	0.00142
NR1H2 and NR1H3-mediated signaling	2.38e-05	Alcoholism - Homo sapiens (human)	8.17e-11	7.09e-10	RHO GTPases activate KTN1	0.00388
Generic Transcription Pathway	0.00011	Amyloid fiber formation	3.39e-12	2.29e-11	ERBB2 Regulates Cell Motility	0.00725
cardiolipin biosynthesis	0.000321	Apoptosis induced DNA fragmentation	0.004	0.00017
RNA Polymerase II Transcription	0.000461	B-WICH complex positively regulates rRNA expression	3.39e-12	4.24e-10
VLDL assembly	0.000532	Base Excision Repair	2.61e-08	1.04e-07
Gene expression (Transcription)	0.000654	Base-Excision Repair, AP Site Formation	1.18e-09	4.88e-09
VLDL clearance	0.000795	Butyrophilin (BTN) family interactions	1.24e-10	3.27e-10
UCH proteinases	0.00094	Cell Cycle	0.00018	0.00275
Plasma lipoprotein assembly, remodeling, and clearance	0.000995	Cell Cycle Checkpoints	8.94e-05	0.0003
Plasma lipoprotein clearance	0.00124	Cell Cycle, Mitotic	2.87e-05	0.00189
Amyotrophic lateral sclerosis - Homo sapiens (human)	0.00147	Cellular responses to external stimuli	2.61e-08	7.41e-08
Statin inhibition of cholesterol production	0.00151	Cellular responses to stress	1.7e-08	4.77e-08
Prion disease pathway	0.00182	Cellular Senescence	1.02e-09	7.09e-10
HDL remodeling	0.00188	Chromatin modifying enzymes	1.12e-08	6.1e-07
Chylomicron remodeling	0.00188	Chromatin organization	1.12e-08	6.1e-07
Chylomicron assembly	0.00188	Chromosome Maintenance	5.79e-07	2.21e-06
ApoE and miR-146 in inflammation and atherosclerosis	0.00188	Cleavage of the damaged purine	4.19e-10	1.74e-09
Synthesis of PG	0.00188	Cleavage of the damaged pyrimidine	8.91e-10	3.68e-09
SUMO E3 ligases SUMOylate target proteins	0.00198	Condensation of Prophase Chromosomes	1.05e-11	6.03e-11
SUMOylation	0.00228	Depurination	4.19e-10	1.74e-09
Common Pathways Underlying Drug Addiction	0.0034	Depyrimidination	8.91e-10	3.68e-09
Development of pulmonary dendritic cells and macrophage subsets	0.004	Detoxification of Reactive Oxygen Species	0.00216	0.000227
Cholesterol metabolism - Homo sapiens (human)	0.00596	Deubiquitination	1.45e-06	2.02e-07
Huntington disease - Homo sapiens (human)	0.00751	Disease	0.000472	0.0071
CD209 (DC-SIGN) signaling	0.00851	DNA Double Strand Break Response	1.67e-06	4.83e-06
		DNA Double-Strand Break Repair	0.000243	0.000104
		DNA methylation	2.19e-12	1.28e-11
		DNA Repair	0.000131	0.000108
		E3 ubiquitin ligases ubiquitinate target proteins	4.58e-06	1.14e-05
		Epigenetic regulation of gene expression	4.11e-10	3.12e-08
		ERCC6 (CSB) and EHMT2 (G9a) positively regulate rRNA expression	1.21e-11	6.96e-11
		ESR-mediated signaling	6.3e-09	3.57e-07
		Estrogen-dependent gene expression	3.46e-11	3.36e-09
		Formation of Senescence-Associated Heterochromatin Foci (SAHF)	0.0034	0.000131
		Formation of the beta-catenin:TCF transactivating complex	1.6e-13	2.61e-11
		G2/M Checkpoints	2.76e-05	7.64e-05
		G2/M DNA damage checkpoint	6.3e-06	1.79e-05
		Gene Silencing by RNA	4.11e-10	3.12e-08
		glutathione redox reactions I	0.00188	5.11e-05
		GPCRs, Class A Rhodopsin-like	5.73e-08	3.8e-07
		HATs acetylate histones	2.07e-12	2.64e-10
		HCMV Early Events	5.04e-14	8.99e-12
		HCMV Infection	8.41e-14	1.43e-11
		HDACs deacetylate histones	1.6e-13	1.29e-12
		HDMs demethylate histones	0.00596	0.00922
		HDR through Homologous Recombination (HRR) or Single Strand Annealing (SSA)	5.64e-05	1.97e-05
		Homology Directed Repair	7.46e-05	2.71e-05
		Infectious disease	0.00037	0.00516
		Inhibition of DNA recombination at telomere	4.19e-10	1.74e-09
		M Phase	4.5e-06	0.000115
		Meiosis	1.21e-11	6.96e-11
		Meiotic recombination	1.55e-12	9.08e-12
		Meiotic synapsis	4.09e-08	1.23e-07
		Metabolism of proteins	9.91e-05	6.45e-05
		Metalloprotease DUBs	6.25e-06	0.000253
		Mitotic Prophase	7.87e-10	5.57e-08
		Negative epigenetic regulation of rRNA expression	4.05e-11	2.31e-10
		Neutrophil extracellular trap formation - Homo sapiens (human)	1.16e-09	8.38e-09
		Nonhomologous End-Joining (NHEJ)	7.19e-07	2.1e-06
		NoRC negatively regulates rRNA expression	1.39e-11	8.01e-11
		Olfactory Signaling Pathway	6.31e-05	0.00029
		Olfactory transduction - Homo sapiens (human)	8.8e-05	0.000398
		Oxidative Stress Induced Senescence	1.72e-09	9.41e-09
		Packaging Of Telomere Ends	2.17e-10	9.07e-10
		Plasma lipoprotein assembly	6.19e-06	0.00928
		Positive epigenetic regulation of rRNA expression	2.07e-11	2.15e-09
		Post-translational protein modification	2.84e-06	8.16e-06
		PRC2 methylates histones and DNA	7.8e-12	4.51e-11
		Pre-NOTCH Expression and Processing	1.85e-11	1.95e-09
		Pre-NOTCH Transcription and Translation	4.39e-12	5.35e-10
		Processing of DNA double-strand break ends	7.74e-06	2.19e-05
		Protein ubiquitination	2.7e-05	6.59e-05
		Recognition and association of DNA glycosylase with site containing an affected purine	4.19e-10	1.74e-09
		Recognition and association of DNA glycosylase with site containing an affected pyrimidine	8.91e-10	3.68e-09
		Recruitment and ATM-mediated phosphorylation of repair and signaling proteins at DNA double strand breaks	1.53e-06	4.42e-06
		Reproduction	2.85e-10	1.59e-09
		RHO GTPase Effectors	4.89e-07	5.1e-07
		RHO GTPases activate PKNs	1.06e-10	3.36e-11
		RMTs methylate histone arginines	1.16e-06	3.38e-06
		RUNX1 regulates genes involved in megakaryocyte differentiation and platelet function	3.86e-12	4.77e-10
		RUNX1 regulates transcription of genes involved in differentiation of HSCs	1.12e-12	1.57e-10
		Senescence-Associated Secretory Phenotype (SASP)	5.74e-10	3.18e-09
		Sensory Perception	9.13e-05	0.00155
		Signaling by NOTCH	1.38e-08	7.12e-07
		Signaling by Nuclear Receptors	4.35e-11	2.39e-07
		Signaling by Rho GTPases	0.000511	0.000857
		Signaling by Rho GTPases, Miro GTPases and RHOBTB3	0.000642	0.00108
		Signaling by WNT	1.42e-07	9.18e-07
		SIRT1 negatively regulates rRNA expression	3.59e-12	2.09e-11
		superoxide radicals degradation	0.00284	9.91e-05
		Systemic lupus erythematosus - Homo sapiens (human)	9.25e-13	8.54e-12
		TCF dependent signaling in response to WNT	1.32e-09	8.86e-08
		Telomere Maintenance	6.97e-08	2.75e-07
		Transcriptional regulation by RUNX1	1.54e-10	9.7e-07
		Transcriptional regulation by small RNAs	2.58e-11	2.62e-09
		Ub-specific processing proteases	4.9e-07	3.95e-08
		Viral carcinogenesis - Homo sapiens (human)	0.000123	6.37e-05

### Sheet: MDD_Anxiety
MDD with Anxiety		Shared Pathways			MDD without Anxiety
name	pval	name	comor_pval	single_pval	name	pval
UCH proteinases	0.00313	Activated PKN1 stimulates transcription of AR (androgen receptor) regulated genes KLK2 and KLK3	6.21e-11	1.95e-11	Infectious disease	0.000259
Nuclear signaling by ERBB4	0.00329	Alcoholism - Homo sapiens (human)	3.23e-09	7.95e-10	Synthesis of IPs in the nucleus	0.000448
PI3K events in ERBB4 signaling	0.00399	Amyloid fiber formation	1.45e-09	4.66e-10	inositol pyrophosphates biosynthesis	0.00154
ERBB2 Activates PTK6 Signaling	0.00679	Apoptosis induced DNA fragmentation	0.000238	0.000174	Signaling by ROBO receptors	0.00248
SHC1 events in ERBB4 signaling	0.00787	B-WICH complex positively regulates rRNA expression	1.45e-09	4.66e-10	rho-selective guanine exchange factor akap13 mediates stress fiber formation	0.00395
ErbB receptor signaling network	0.00903	Base Excision Repair	2.78e-07	1.12e-07	protein kinase a at the centrosome	0.00471
		Base-Excision Repair, AP Site Formation	1.34e-08	5.27e-09	Sensory Perception	0.00483
		Butyrophilin (BTN) family interactions	6.53e-10	3.44e-10	Factors involved in megakaryocyte development and platelet production	0.0088
		Cell Cycle	0.00726	0.00296	HDMs demethylate histones	0.00943
		Cell Cycle Checkpoints	0.00287	0.00032
		Cell Cycle, Mitotic	0.00486	0.00203
		Cellular responses to external stimuli	5.08e-07	8.59e-08
		Cellular responses to stress	3.32e-07	5.54e-08
		Cellular Senescence	3.23e-09	7.95e-10
		Chromatin modifying enzymes	2.25e-06	6.74e-07
		Chromatin organization	2.25e-06	6.74e-07
		Chromosome Maintenance	5.69e-06	2.38e-06
		Cleavage of the damaged purine	4.8e-09	1.88e-09
		Cleavage of the damaged pyrimidine	1.01e-08	3.98e-09
		Condensation of Prophase Chromosomes	2.09e-10	6.63e-11
		Depurination	4.8e-09	1.88e-09
		Depyrimidination	1.01e-08	3.98e-09
		Detoxification of Reactive Oxygen Species	0.000351	0.000234
		Deubiquitination	1.35e-07	2.25e-07
		Disease	0.00473	0.000542
		DNA Damage/Telomere Stress Induced Senescence	0.00197	0.00146
		DNA Double Strand Break Response	1.02e-05	5.11e-06
		DNA Double-Strand Break Repair	0.000229	0.00011
		DNA methylation	4.47e-11	1.4e-11
		DNA Repair	0.000297	0.000117
		E3 ubiquitin ligases ubiquitinate target proteins	2.19e-05	1.2e-05
		Epigenetic regulation of gene expression	1.02e-07	3.41e-08
		ERBB2 Regulates Cell Motility	0.000373	0.00737
		ERCC6 (CSB) and EHMT2 (G9a) positively regulate rRNA expression	2.41e-10	7.64e-11
		ESR-mediated signaling	1.23e-06	3.92e-07
		Estrogen-dependent gene expression	1.24e-08	3.71e-09
		Formation of Senescence-Associated Heterochromatin Foci (SAHF)	0.000184	0.000135
		Formation of the beta-catenin:TCF transactivating complex	1.01e-10	2.89e-11
		G2/M Checkpoints	0.000156	8.07e-05
		G2/M DNA damage checkpoint	3.74e-05	1.89e-05
		Gene Silencing by RNA	1.02e-07	3.41e-08
		glutathione redox reactions I	7.18e-05	5.24e-05
		GPCRs, Class A Rhodopsin-like	1.42e-06	4.21e-07
		HATs acetylate histones	1.11e-09	2.94e-10
		HCMV Early Events	3.89e-11	1e-11
		HCMV Infection	6.18e-11	1.6e-11
		HDACs deacetylate histones	5.67e-12	1.44e-12
		HDR through Homologous Recombination (HRR) or Single Strand Annealing (SSA)	4.48e-05	2.1e-05
		Homology Directed Repair	6.14e-05	2.88e-05
		Inhibition of DNA recombination at telomere	4.8e-09	1.88e-09
		M Phase	0.000338	0.000125
		Meiosis	2.41e-10	7.64e-11
		Meiotic recombination	3.18e-11	9.99e-12
		Meiotic synapsis	2.68e-07	1.3e-07
		Metabolism of proteins	0.000134	0.000427
		Metalloprotease DUBs	0.000391	0.000262
		Mitotic Prophase	1.84e-08	6.09e-08
		Negative epigenetic regulation of rRNA expression	7.93e-10	2.53e-10
		Neutrophil extracellular trap formation - Homo sapiens (human)	3.36e-08	9.31e-09
		Nonhomologous End-Joining (NHEJ)	4.5e-06	2.23e-06
		NoRC negatively regulates rRNA expression	2.77e-10	8.8e-11
		Olfactory Signaling Pathway	0.000819	0.000314
		Olfactory transduction - Homo sapiens (human)	0.00111	0.000431
		Oxidative Stress Induced Senescence	3.12e-08	1.03e-08
		Packaging Of Telomere Ends	2.51e-09	9.8e-10
		Positive epigenetic regulation of rRNA expression	7.25e-09	2.36e-09
		Post-translational protein modification	3.08e-05	7.53e-05
		PRC2 methylates histones and DNA	1.56e-10	4.95e-11
		Pre-NOTCH Expression and Processing	6.57e-09	2.14e-09
		Pre-NOTCH Transcription and Translation	1.83e-09	5.88e-10
		Processing of DNA double-strand break ends	4.57e-05	2.32e-05
		Protein ubiquitination	0.000124	6.91e-05
		Recognition and association of DNA glycosylase with site containing an affected purine	4.8e-09	1.88e-09
		Recognition and association of DNA glycosylase with site containing an affected pyrimidine	1.01e-08	3.98e-09
		Recruitment and ATM-mediated phosphorylation of repair and signaling proteins at DNA double strand breaks	9.4e-06	4.68e-06
		Reproduction	5.37e-09	1.74e-09
		RHO GTPase Effectors	1.08e-05	8.85e-08
		RHO GTPases activate KTN1	0.00485	0.00395
		RHO GTPases activate PKNs	1.3e-10	3.73e-11
		RMTs methylate histone arginines	7.21e-06	3.58e-06
		RUNX1 regulates genes involved in megakaryocyte differentiation and platelet function	1.63e-09	5.23e-10
		RUNX1 regulates transcription of genes involved in differentiation of HSCs	5.41e-10	1.73e-10
		Senescence-Associated Secretory Phenotype (SASP)	1.07e-08	3.49e-09
		Signaling by NOTCH	2.95e-07	7.76e-07
		Signaling by Nuclear Receptors	2.85e-05	9.76e-06
		Signaling by Rho GTPases	0.00101	0.000309
		Signaling by Rho GTPases, Miro GTPases and RHOBTB3	0.00128	0.000399
		Signaling by WNT	3.36e-06	1.01e-06
		SIRT1 negatively regulates rRNA expression	7.29e-11	2.3e-11
		superoxide radicals degradation	0.000139	0.000102
		Systemic lupus erythematosus - Homo sapiens (human)	4.1e-11	9.61e-12
		TCF dependent signaling in response to WNT	3.12e-07	9.75e-08
		Telomere Maintenance	7.27e-07	2.96e-07
		Transcriptional regulation by RUNX1	4.13e-07	1.3e-07
		Transcriptional regulation by small RNAs	8.82e-09	2.88e-09
		Ub-specific processing proteases	1.96e-08	4.38e-08
		Viral carcinogenesis - Homo sapiens (human)	0.000784	6.81e-05

### Sheet: MDD_ASD
MDD with ASD		Shared Pathways			MDD without ASD
name	pval	name	comor_pval	single_pval	name	pval
					HDACs deacetylate histones	4.47e-13
					Systemic lupus erythematosus - Homo sapiens (human)	2.77e-12
					HCMV Early Events	3.14e-12
					Meiotic recombination	3.7e-12
					HCMV Infection	5.03e-12
					DNA methylation	5.22e-12
					Activated PKN1 stimulates transcription of AR (androgen receptor) regulated genes KLK2 and KLK3	7.27e-12
					SIRT1 negatively regulates rRNA expression	8.54e-12
					Formation of the beta-catenin:TCF transactivating complex	9.9e-12
					RHO GTPases activate PKNs	1.28e-11
					PRC2 methylates histones and DNA	1.85e-11
					Condensation of Prophase Chromosomes	2.48e-11
					ERCC6 (CSB) and EHMT2 (G9a) positively regulate rRNA expression	2.86e-11
					Meiosis	2.86e-11
					NoRC negatively regulates rRNA expression	3.29e-11
					RUNX1 regulates transcription of genes involved in differentiation of HSCs	6.49e-11
					HATs acetylate histones	9.42e-11
					Negative epigenetic regulation of rRNA expression	9.55e-11
					B-WICH complex positively regulates rRNA expression	1.76e-10
					Amyloid fiber formation	1.76e-10
					RUNX1 regulates genes involved in megakaryocyte differentiation and platelet function	1.98e-10
					Butyrophilin (BTN) family interactions	2e-10
					Pre-NOTCH Transcription and Translation	2.22e-10
					Alcoholism - Homo sapiens (human)	2.37e-10
					Cellular Senescence	2.37e-10
					Packaging Of Telomere Ends	4.39e-10
					Reproduction	6.64e-10
					Pre-NOTCH Expression and Processing	8.15e-10
					Inhibition of DNA recombination at telomere	8.45e-10
					Recognition and association of DNA glycosylase with site containing an affected purine	8.45e-10
					Cleavage of the damaged purine	8.45e-10
					Depurination	8.45e-10
					Positive epigenetic regulation of rRNA expression	9.02e-10
					Transcriptional regulation by small RNAs	1.1e-09
					Estrogen-dependent gene expression	1.31e-09
					Senescence-Associated Secretory Phenotype (SASP)	1.34e-09
					Recognition and association of DNA glycosylase with site containing an affected pyrimidine	1.79e-09
					Depyrimidination	1.79e-09
					Cleavage of the damaged pyrimidine	1.79e-09
					Base-Excision Repair, AP Site Formation	2.38e-09
					Neutrophil extracellular trap formation - Homo sapiens (human)	3.08e-09
					Oxidative Stress Induced Senescence	3.98e-09
					Cellular responses to stress	1.15e-08
					Gene Silencing by RNA	1.33e-08
					Epigenetic regulation of gene expression	1.33e-08
					Ub-specific processing proteases	1.47e-08
					Cellular responses to external stimuli	1.8e-08
					Mitotic Prophase	2.39e-08
					TCF dependent signaling in response to WNT	3.57e-08
					Base Excision Repair	5.16e-08
					Meiotic synapsis	7.03e-08
					Deubiquitination	7.23e-08
					Telomere Maintenance	1.37e-07
					ESR-mediated signaling	1.46e-07
					GPCRs, Class A Rhodopsin-like	1.46e-07
					Chromatin modifying enzymes	2.36e-07
					Chromatin organization	2.36e-07
					Signaling by NOTCH	3.13e-07
					Signaling by WNT	3.58e-07
					Transcriptional regulation by RUNX1	4.28e-07
					Chromosome Maintenance	1.12e-06
					RHO GTPase Effectors	1.21e-06
					Nonhomologous End-Joining (NHEJ)	1.22e-06
					RMTs methylate histone arginines	1.97e-06
					Recruitment and ATM-mediated phosphorylation of repair and signaling proteins at DNA double strand breaks	2.58e-06
					DNA Double Strand Break Response	2.81e-06
					Signaling by Nuclear Receptors	3.84e-06
					E3 ubiquitin ligases ubiquitinate target proteins	7.19e-06
					G2/M DNA damage checkpoint	1.05e-05
					HDR through Homologous Recombination (HRR) or Single Strand Annealing (SSA)	1.09e-05
					Processing of DNA double-strand break ends	1.29e-05
					Post-translational protein modification	1.38e-05
					Homology Directed Repair	1.5e-05
					glutathione redox reactions I	4.01e-05
					Protein ubiquitination	4.19e-05
					G2/M Checkpoints	4.57e-05
					DNA Repair	5.16e-05
					DNA Double-Strand Break Repair	5.87e-05
					Metabolism of proteins	7.29e-05
					superoxide radicals degradation	7.79e-05
					Formation of Senescence-Associated Heterochromatin Foci (SAHF)	0.000103
					Apoptosis induced DNA fragmentation	0.000134
					Olfactory Signaling Pathway	0.000135
					Detoxification of Reactive Oxygen Species	0.000166
					Metalloprotease DUBs	0.000186
					Olfactory transduction - Homo sapiens (human)	0.000187
					Viral carcinogenesis - Homo sapiens (human)	0.000211
					M Phase	0.000233
					Cell Cycle Checkpoints	0.000828
					Signaling by Rho GTPases	0.00112
					DNA Damage/Telomere Stress Induced Senescence	0.00113
					Signaling by Rho GTPases, Miro GTPases and RHOBTB3	0.0014
					Sensory Perception	0.00231
					Infectious disease	0.00246
					Cell Cycle, Mitotic	0.00303
					Disease	0.00308
					RHO GTPases activate KTN1	0.00331
					Cell Cycle	0.00391
					ERBB2 Regulates Cell Motility	0.0062
					HDMs demethylate histones	0.00739
					Cellular response to chemical stress	0.00809
					One-carbon metabolism and related pathways	0.00823
					Apoptotic execution phase	0.00823
					UCH proteinases	0.00897

### Sheet: MDD_Obesity
MDD with Obesity		Shared Pathways			MDD without Obesity
name	pval	name	comor_pval	single_pval	name	pval
Negative regulation of activity of TFAP2 (AP-2) family transcription factors	5.98e-05				Butyrophilin (BTN) family interactions	1.12e-11
role of erk5 in neuronal survival pathway	0.000461				HCMV Early Events	6.47e-08
Transcriptional regulation by the AP-2 (TFAP2) family of transcription factors	0.00107				HCMV Infection	8.58e-08
Gap junction - Homo sapiens (human)	0.00482				HDACs deacetylate histones	4.11e-07
Neurotrophin signaling pathway - Homo sapiens (human)	0.00865				Alcoholism - Homo sapiens (human)	3.84e-06
Signaling by NTRKs	0.0098				RUNX1 regulates transcription of genes involved in differentiation of HSCs	3.99e-06
					Systemic lupus erythematosus - Homo sapiens (human)	4.51e-06
					HATs acetylate histones	6.61e-06
					Formation of the beta-catenin:TCF transactivating complex	7.17e-06
					Transcriptional regulation by small RNAs	1.77e-05
					Meiotic recombination	1.89e-05
					DNA methylation	2.19e-05
					Activated PKN1 stimulates transcription of AR (androgen receptor) regulated genes KLK2 and KLK3	2.53e-05
					SIRT1 negatively regulates rRNA expression	2.71e-05
					PRC2 methylates histones and DNA	3.77e-05
					Neutrophil extracellular trap formation - Homo sapiens (human)	4.08e-05
					Condensation of Prophase Chromosomes	4.27e-05
					GPCRs, Class A Rhodopsin-like	4.37e-05
					TCF dependent signaling in response to WNT	4.37e-05
					Meiosis	4.54e-05
					ERCC6 (CSB) and EHMT2 (G9a) positively regulate rRNA expression	4.54e-05
					NoRC negatively regulates rRNA expression	4.83e-05
					Gene Silencing by RNA	6.63e-05
					Negative epigenetic regulation of rRNA expression	7.63e-05
					Meiotic synapsis	7.95e-05
					Mitotic Prophase	9.05e-05
					Amyloid fiber formation	9.93e-05
					B-WICH complex positively regulates rRNA expression	9.93e-05
					RUNX1 regulates genes involved in megakaryocyte differentiation and platelet function	0.000104
					Pre-NOTCH Transcription and Translation	0.00011
					RHO GTPases activate PKNs	0.000115
					cardiolipin biosynthesis	0.000147
					Packaging Of Telomere Ends	0.000161
					Reproduction	0.000176
					Pre-NOTCH Expression and Processing	0.000192
					Positive epigenetic regulation of rRNA expression	0.000201
					Inhibition of DNA recombination at telomere	0.000211
					Recognition and association of DNA glycosylase with site containing an affected purine	0.000211
					Cleavage of the damaged purine	0.000211
					Depurination	0.000211
					Senescence-Associated Secretory Phenotype (SASP)	0.000238
					Recognition and association of DNA glycosylase with site containing an affected pyrimidine	0.000289
					Depyrimidination	0.000289
					Cleavage of the damaged pyrimidine	0.000289
					Base-Excision Repair, AP Site Formation	0.000326
					Cellular Senescence	0.000326
					Oxidative Stress Induced Senescence	0.000382
					Nonhomologous End-Joining (NHEJ)	0.000386
					Chromatin modifying enzymes	0.000395
					Chromatin organization	0.000395
					Transcriptional regulation by RUNX1	0.000419
					Signaling by WNT	0.000491
					RMTs methylate histone arginines	0.000505
					HDR through Homologous Recombination (HRR) or Single Strand Annealing (SSA)	0.000527
					Recruitment and ATM-mediated phosphorylation of repair and signaling proteins at DNA double strand breaks	0.000587
					DNA Double Strand Break Response	0.000616
					Homology Directed Repair	0.000644
					Epigenetic regulation of gene expression	0.000644
					Ub-specific processing proteases	0.000685
					Estrogen-dependent gene expression	0.000709
					Synthesis of PG	0.000867
					RHO GTPase Effectors	0.000928
					Olfactory Signaling Pathway	0.00116
					Base Excision Repair	0.00119
					G2/M DNA damage checkpoint	0.00129
					Processing of DNA double-strand break ends	0.00145
					Olfactory transduction - Homo sapiens (human)	0.00145
					DNA Double-Strand Break Repair	0.0015
					Cellular responses to stress	0.0016
					Telomere Maintenance	0.0018
					Development of pulmonary dendritic cells and macrophage subsets	0.00185
					Cellular responses to external stimuli	0.00193
					Signaling by NOTCH	0.00252
					G2/M Checkpoints	0.00294
					E3 ubiquitin ligases ubiquitinate target proteins	0.00318
					Deubiquitination	0.00322
					Huntington disease - Homo sapiens (human)	0.00419
					Chromosome Maintenance	0.00438
					ESR-mediated signaling	0.00446
					Generic Transcription Pathway	0.00487
					DNA Repair	0.00536
					Signaling by Rho GTPases	0.00698
					Protein ubiquitination	0.00746
					Cell Cycle Checkpoints	0.00792
					Signaling by Rho GTPases, Miro GTPases and RHOBTB3	0.00806
					Sensory Perception	0.00824
					Amyotrophic lateral sclerosis - Homo sapiens (human)	0.00955

### Sheet: MDD_SCZ
MDD with SCZ		Shared Pathways			MDD without SCZ
name	pval	name	comor_pval	single_pval	name	pval
16p11.2 proximal deletion syndrome	1.87e-11	Activated PKN1 stimulates transcription of AR (androgen receptor) regulated genes KLK2 and KLK3	5.71e-10	1.21e-11	Post-translational protein modification	3.34e-05
Nicotine Activity on Chromaffin Cells	2.69e-05	Alcoholism - Homo sapiens (human)	5.48e-11	4.41e-10	glutathione redox reactions I	4.6e-05
Apoptosis	3.03e-05	Amyloid fiber formation	2.12e-08	2.9e-10	superoxide radicals degradation	8.93e-05
PKMTs methylate histone lysines	7.11e-05	Apoptosis induced DNA fragmentation	2.72e-06	0.000153	Metabolism of proteins	0.000184
Programmed Cell Death	8.45e-05	Apoptotic execution phase	0.000437	0.00933	Detoxification of Reactive Oxygen Species	0.000198
UCH proteinases	0.000139	B-WICH complex positively regulates rRNA expression	2.14e-10	2.9e-10	Olfactory Signaling Pathway	0.000209
Histone Modifications	0.000226	Base Excision Repair	1.47e-06	7.69e-08	Olfactory transduction - Homo sapiens (human)	0.000287
Highly calcium permeable nicotinic acetylcholine receptors	0.000525	Base-Excision Repair, AP Site Formation	4.07e-08	3.57e-09	Sensory Perception	0.00338
NCAM signaling for neurite out-growth	0.000867	Butyrophilin (BTN) family interactions	3.76e-08	2.64e-10	RHO GTPases activate KTN1	0.00362
Highly calcium permeable postsynaptic nicotinic acetylcholine receptors	0.001	Cell Cycle	5.37e-05	0.00201	ERBB2 Regulates Cell Motility	0.00677
Signaling by plasma membrane FGFR1 fusions	0.00107	Cell Cycle Checkpoints	0.000287	0.000231	One-carbon metabolism and related pathways	0.00933
Presynaptic nicotinic acetylcholine receptors	0.00132	Cell Cycle, Mitotic	2.2e-05	0.0014	Signaling events mediated by PTP1B	0.00933
Cholinergic synapse - Homo sapiens (human)	0.00141	Cellular responses to external stimuli	1.05e-05	4.03e-08	Cellular response to chemical stress	0.00947
Cortisol synthesis and secretion - Homo sapiens (human)	0.00145	Cellular responses to stress	6.46e-06	2.58e-08
Trafficking and processing of endosomal TLR	0.00169	Cellular Senescence	3.86e-10	4.41e-10
Postsynaptic nicotinic acetylcholine receptors	0.00212	Chromatin modifying enzymes	1.09e-11	4.05e-07
Acetylcholine binding and downstream events	0.00212	Chromatin organization	1.09e-11	4.05e-07
Pentose Phosphate Pathway	0.00212	Chromosome Maintenance	4.65e-05	1.65e-06
Glucose-6-phosphate dehydrogenase deficiency	0.00212	Cleavage of the damaged purine	1.19e-08	1.27e-09
Ribose-5-phosphate isomerase deficiency	0.00212	Cleavage of the damaged pyrimidine	2.91e-08	2.69e-09
Transaldolase deficiency	0.00212	Condensation of Prophase Chromosomes	1.98e-10	4.1e-11
Pentose phosphate pathway - Homo sapiens (human)	0.00238	Depurination	1.19e-08	1.27e-09
GPCR Dopamine D1like receptor	0.00253	Depyrimidination	2.91e-08	2.69e-09
Synaptic signaling pathways associated with autism spectrum disorder	0.00253	Deubiquitination	1.12e-05	1.3e-07
Generic Transcription Pathway	0.00286	Disease	0.00703	0.00498
Syndecan-4-mediated signaling events	0.00303	DNA Damage/Telomere Stress Induced Senescence	0.000114	0.00128
LRR FLII-interacting protein 1 (LRRFIP1) activates type I IFN production	0.00347	DNA Double Strand Break Response	2.48e-08	3.82e-06
Platelet activation, signaling and aggregation	0.00458	DNA Double-Strand Break Repair	7.4e-07	8.12e-05
RNA Polymerase II Transcription	0.00509	DNA methylation	3.91e-10	8.67e-12
Gene expression (Transcription)	0.00515	DNA Repair	3.55e-06	7.86e-05
NCAM1 interactions	0.00516	E3 ubiquitin ligases ubiquitinate target proteins	0.000122	9.36e-06
Signaling events mediated by HDAC Class III	0.00624	Epigenetic regulation of gene expression	1.14e-09	2.16e-08
SUMO E3 ligases SUMOylate target proteins	0.00681	ERCC6 (CSB) and EHMT2 (G9a) positively regulate rRNA expression	2.36e-10	4.73e-11
Nicotine Activity on Dopaminergic Neurons	0.00703	ESR-mediated signaling	1.61e-07	2.43e-07
Highly sodium permeable postsynaptic acetylcholine nicotinic receptors	0.00711	Estrogen-dependent gene expression	1.18e-08	2.24e-09
Suppression of apoptosis	0.00711	Formation of Senescence-Associated Heterochromatin Foci (SAHF)	1.7e-06	0.000118
Synthesis, secretion, and inactivation of Glucagon-like Peptide-1 (GLP-1)	0.00711	Formation of the beta-catenin:TCF transactivating complex	2.5e-10	1.71e-11
GnRH secretion - Homo sapiens (human)	0.00734	G2/M Checkpoints	1.64e-05	6.12e-05
Adrenergic signaling in cardiomyocytes - Homo sapiens (human)	0.00798	G2/M DNA damage checkpoint	1.82e-06	1.42e-05
SUMOylation	0.00811	Gene Silencing by RNA	4.03e-07	2.16e-08
HIF-1-alpha transcription factor network	0.00834	GPCRs, Class A Rhodopsin-like	0.00418	2.52e-07
cAMP signaling pathway - Homo sapiens (human)	0.00843	HATs acetylate histones	2e-10	1.69e-10
Biosynthesis of maresins	0.00936	HCMV Early Events	2.27e-10	5.7e-12
The alternative pathway of fetal androgen synthesis	0.00936	HCMV Infection	3.94e-10	9.11e-12
Synthesis, secretion, and inactivation of Glucose-dependent Insulinotropic Polypeptide (GIP)	0.00936	HDACs deacetylate histones	1.88e-12	8.15e-13
Melanoma	0.00944	HDMs demethylate histones	0.00253	0.00837
Signaling events mediated by VEGFR1 and VEGFR2	0.00944	HDR through Homologous Recombination (HRR) or Single Strand Annealing (SSA)	1.48e-06	1.52e-05
Cushing syndrome - Homo sapiens (human)	0.00963	Homology Directed Repair	2.44e-06	2.1e-05
		Infectious disease	0.00441	0.00376
		Inhibition of DNA recombination at telomere	1.19e-08	1.27e-09
		M Phase	1.1e-06	8.2e-05
		Meiosis	2.36e-10	4.73e-11
		Meiotic recombination	2.63e-10	6.16e-12
		Meiotic synapsis	1.16e-08	9.64e-08
		Metalloprotease DUBs	4.33e-06	0.000222
		Mitotic Prophase	1.95e-08	3.86e-08
		Negative epigenetic regulation of rRNA expression	1.07e-08	1.57e-10
		Neutrophil extracellular trap formation - Homo sapiens (human)	3.07e-09	5.43e-09
		Nonhomologous End-Joining (NHEJ)	6.61e-07	1.66e-06
		NoRC negatively regulates rRNA expression	3.2e-09	5.45e-11
		Oxidative Stress Induced Senescence	9.64e-08	6.48e-09
		Packaging Of Telomere Ends	5.45e-09	6.62e-10
		Positive epigenetic regulation of rRNA expression	1.97e-10	1.48e-09
		PRC2 methylates histones and DNA	1.37e-10	3.06e-11
		Pre-NOTCH Expression and Processing	1.63e-09	1.34e-09
		Pre-NOTCH Transcription and Translation	2.96e-09	3.66e-10
		Processing of DNA double-strand break ends	3.31e-07	1.74e-05
		Protein ubiquitination	0.00081	5.41e-05
		Recognition and association of DNA glycosylase with site containing an affected purine	1.19e-08	1.27e-09
		Recognition and association of DNA glycosylase with site containing an affected pyrimidine	2.91e-08	2.69e-09
		Recruitment and ATM-mediated phosphorylation of repair and signaling proteins at DNA double strand breaks	2.13e-08	3.5e-06
		Reproduction	1.12e-08	1.09e-09
		RHO GTPase Effectors	5.78e-07	3.29e-07
		RHO GTPases activate PKNs	3.13e-08	2.21e-11
		RMTs methylate histone arginines	1.38e-07	2.67e-06
		RUNX1 regulates genes involved in megakaryocyte differentiation and platelet function	2.25e-11	3.26e-10
		RUNX1 regulates transcription of genes involved in differentiation of HSCs	6.9e-09	1.07e-10
		Senescence-Associated Secretory Phenotype (SASP)	3.11e-09	2.18e-09
		Signaling by NOTCH	6.47e-07	4.99e-07
		Signaling by Nuclear Receptors	3.52e-06	6.2e-06
		Signaling by Rho GTPases	1.9e-05	0.000591
		Signaling by Rho GTPases, Miro GTPases and RHOBTB3	2.94e-05	0.000749
		Signaling by WNT	0.00032	6.11e-07
		SIRT1 negatively regulates rRNA expression	6.88e-10	1.42e-11
		Systemic lupus erythematosus - Homo sapiens (human)	6.39e-10	5.24e-12
		TCF dependent signaling in response to WNT	3.49e-06	5.97e-08
		Telomere Maintenance	4.47e-06	2.04e-07
		Transcriptional regulation by RUNX1	3.37e-08	7.95e-08
		Transcriptional regulation by small RNAs	1.62e-07	1.8e-09
		Ub-specific processing proteases	0.000232	2.58e-08
		Viral carcinogenesis - Homo sapiens (human)	7.38e-06	4.84e-05

### Sheet: SCZ_Obesity
SCZ with Obesity		Shared Pathways			SCZ without Obesity
name	pval	name	comor_pval	single_pval	name	pval
Sensory Perception	6.39e-05	Activated PKN1 stimulates transcription of AR (androgen receptor) regulated genes KLK2 and KLK3	2.89e-13	1.56e-10	16p11.2 proximal deletion syndrome	1.51e-13
RNA Polymerase II Transcription	0.000238	Alcoholism - Homo sapiens (human)	1.65e-12	7.6e-11	Highly calcium permeable nicotinic acetylcholine receptors	4.02e-06
Gene expression (Transcription)	0.00038	Amyloid fiber formation	9.72e-12	4.66e-09	Nicotine Activity on Chromaffin Cells	9.92e-06
Genotoxicity pathway	0.00175	Apoptosis	0.00362	0.000349	Highly calcium permeable postsynaptic nicotinic acetylcholine receptors	1.03e-05
NCAM1 interactions	0.00324	Apoptosis induced DNA fragmentation	3.79e-08	5.29e-07	Presynaptic nicotinic acetylcholine receptors	1.53e-05
Signaling events mediated by HDAC Class III	0.00377	Apoptotic execution phase	5.95e-05	0.000695	Postsynaptic nicotinic acetylcholine receptors	3.03e-05
Phase 2 - plateau phase	0.00631	B-WICH complex positively regulates rRNA expression	4.38e-13	3.75e-10	Acetylcholine binding and downstream events	3.03e-05
Disease	0.00798	Base Excision Repair	3.5e-09	5.34e-07	GnRH secretion - Homo sapiens (human)	0.00179
Aldosterone synthesis and secretion - Homo sapiens (human)	0.00807	Base-Excision Repair, AP Site Formation	1.09e-10	1.92e-08	Nicotine Activity on Dopaminergic Neurons	0.00278
		Butyrophilin (BTN) family interactions	2.11e-10	5.15e-09	Highly sodium permeable postsynaptic acetylcholine nicotinic receptors	0.00372
		Cell Cycle	0.00144	1.28e-05	Suppression of apoptosis	0.00372
		Cell Cycle Checkpoints	0.00088	3.6e-05	serine and glycine biosynthesis	0.00372
		Cell Cycle, Mitotic	0.00029	2.67e-06	Signal Transduction	0.00391
		Cellular responses to external stimuli	1.13e-07	2.79e-06	Cholinergic synapse - Homo sapiens (human)	0.00452
		Cellular responses to stress	7.39e-08	1.77e-06	Angiopoietin receptor Tie2-mediated signaling	0.00475
		Cellular Senescence	1.15e-13	8.43e-12	Bile acids synthesis and enterohepatic circulation	0.00627
		Chromatin modifying enzymes	4.83e-10	8.44e-10	Removal of aminoterminal propeptides from gamma-carboxylated proteins	0.00776
		Chromatin organization	4.83e-10	8.44e-10	Cohesin Loading onto Chromatin	0.00776
		Chromosome Maintenance	1.12e-07	2.03e-06	NCAM signaling for neurite out-growth	0.00854
		Cleavage of the damaged purine	3.42e-11	6.2e-09	Huntington disease - Homo sapiens (human)	0.00937
		Cleavage of the damaged pyrimidine	7.97e-11	1.41e-08	Gamma-carboxylation, transport, and amino-terminal cleavage of proteins	0.00941
		Condensation of Prophase Chromosomes	4.11e-14	3.8e-11
		Depurination	3.42e-11	6.2e-09
		Depyrimidination	7.97e-11	1.41e-08
		Deubiquitination	0.000115	0.000175
		DNA Damage/Telomere Stress Induced Senescence	1.78e-06	2.34e-05
		DNA Double Strand Break Response	2.01e-07	1.1e-06
		DNA Double-Strand Break Repair	6.27e-05	3.25e-06
		DNA methylation	2.01e-13	1.09e-10
		DNA Repair	5.62e-05	8.72e-06
		E3 ubiquitin ligases ubiquitinate target proteins	7.59e-06	0.000148
		Epigenetic regulation of gene expression	8.1e-11	6.3e-09
		ERCC6 (CSB) and EHMT2 (G9a) positively regulate rRNA expression	1.31e-12	4.5e-11
		ESR-mediated signaling	1.62e-07	1.55e-06
		Estrogen-dependent gene expression	1.47e-09	7.03e-08
		Formation of Senescence-Associated Heterochromatin Foci (SAHF)	2.34e-08	3.29e-07
		Formation of the beta-catenin:TCF transactivating complex	1.11e-11	4.3e-10
		G2/M Checkpoints	5.12e-06	3.61e-05
		G2/M DNA damage checkpoint	9.31e-07	5.8e-06
		Gene Silencing by RNA	1.14e-09	4.32e-07
		Generic Transcription Pathway	0.000142	0.00942
		glutathione redox reactions I	0.00223	0.00627
		GPCRs, Class A Rhodopsin-like	2.43e-09	5.42e-07
		HATs acetylate histones	7.01e-12	9.08e-10
		HCMV Early Events	1.74e-13	2.46e-10
		HCMV Infection	2.91e-13	4.01e-10
		HDACs deacetylate histones	2.09e-14	2.18e-12
		HDMs demethylate histones	0.000691	5.76e-05
		HDR through Homologous Recombination (HRR) or Single Strand Annealing (SSA)	1.17e-05	2.03e-06
		Histone Modifications	1.34e-05	0.00191
		Homology Directed Repair	1.61e-05	3.13e-06
		Infectious disease	0.000311	0.00308
		Inhibition of DNA recombination at telomere	3.42e-11	6.2e-09
		M Phase	1.19e-05	1.19e-08
		Meiosis	1.31e-12	4.5e-11
		Meiotic recombination	1.37e-13	7.58e-11
		Meiotic synapsis	2.77e-09	9.66e-09
		Metalloprotease DUBs	0.000193	0.00141
		Mitotic Prophase	1.64e-10	1.48e-09
		Negative epigenetic regulation of rRNA expression	4.95e-12	2.44e-09
		Neutrophil extracellular trap formation - Homo sapiens (human)	3.11e-10	4.29e-08
		Nonhomologous End-Joining (NHEJ)	7.61e-08	4.26e-06
		NoRC negatively regulates rRNA expression	1.53e-12	7.86e-10
		Olfactory Signaling Pathway	7.14e-06	0.00197
		Olfactory transduction - Homo sapiens (human)	1.06e-05	0.0027
		Oxidative Stress Induced Senescence	3.02e-10	1.37e-08
		Packaging Of Telomere Ends	1.63e-11	3.03e-09
		PKMTs methylate histone lysines	2.62e-05	0.00319
		Positive epigenetic regulation of rRNA expression	3.15e-12	2.17e-10
		PRC2 methylates histones and DNA	8.11e-13	4.24e-10
		Pre-NOTCH Expression and Processing	5.27e-11	2.22e-09
		Pre-NOTCH Transcription and Translation	1.26e-11	5.97e-09
		Processing of DNA double-strand break ends	1.18e-06	8.73e-07
		Programmed Cell Death	0.0058	0.000734
		Protein ubiquitination	4.41e-05	0.000777
		Recognition and association of DNA glycosylase with site containing an affected purine	3.42e-11	6.2e-09
		Recognition and association of DNA glycosylase with site containing an affected pyrimidine	7.97e-11	1.41e-08
		Recruitment and ATM-mediated phosphorylation of repair and signaling proteins at DNA double strand breaks	1.82e-07	9.84e-07
		Reproduction	4.2e-11	1.48e-10
		RHO GTPase Effectors	8.02e-06	1.01e-08
		RHO GTPases activate PKNs	1.43e-11	6.74e-09
		RMTs methylate histone arginines	1.33e-07	6.98e-07
		RUNX1 regulates genes involved in megakaryocyte differentiation and platelet function	1.11e-11	5.28e-09
		RUNX1 regulates transcription of genes involved in differentiation of HSCs	3.24e-12	1.62e-09
		Senescence-Associated Secretory Phenotype (SASP)	9.08e-11	3.56e-10
		Signaling by NOTCH	3.69e-09	3.09e-07
		Signaling by Nuclear Receptors	4.23e-06	1.23e-05
		Signaling by Rho GTPases	0.000398	1.97e-07
		Signaling by Rho GTPases, Miro GTPases and RHOBTB3	0.000507	3.15e-07
		Signaling by WNT	2.66e-06	3.15e-05
		SIRT1 negatively regulates rRNA expression	3.46e-13	1.86e-10
		superoxide radicals degradation	0.00337	0.00941
		Systemic lupus erythematosus - Homo sapiens (human)	3.15e-12	3.9e-09
		TCF dependent signaling in response to WNT	3.96e-08	2.03e-06
		Telomere Maintenance	1.05e-08	1.52e-06
		Transcriptional regulation by RUNX1	5.28e-08	2.71e-06
		Transcriptional regulation by small RNAs	7.33e-11	3.21e-08
		Ub-specific processing proteases	8.66e-06	0.000172
		UCH proteinases	0.00926	0.000489
		Viral carcinogenesis - Homo sapiens (human)	3.63e-05	2.12e-05

### Sheet: MDD_Insomnia
MDD with Insomnia		Shared Pathways			MDD without Insomnia
name	pval	name	comor_pval	single_pval	name	pval
Prion disease pathway	0.000162	Activated PKN1 stimulates transcription of AR (androgen receptor) regulated genes KLK2 and KLK3	0.000305	8.11e-13	Butyrophilin (BTN) family interactions	6.04e-11
cardiolipin biosynthesis	0.000418	Alcoholism - Homo sapiens (human)	0.000993	1.58e-11	E3 ubiquitin ligases ubiquitinate target proteins	2.3e-06
RHO GTPases Activate Formins	0.0006	Amyloid fiber formation	0.000132	2.02e-11	HDR through Homologous Recombination (HRR) or Single Strand Annealing (SSA)	2.51e-06
agrin in postsynaptic differentiation	0.000646	B-WICH complex positively regulates rRNA expression	0.000132	2.02e-11	Signaling by Nuclear Receptors	3.35e-06
urate biosynthesis/inosine 5,-phosphate degradation	0.00103	Base Excision Repair	0.00112	9.16e-09	Homology Directed Repair	3.5e-06
Metabolism of proteins	0.00112	Base-Excision Repair, AP Site Formation	0.000231	4.07e-10	G2/M Checkpoints	1.28e-05
Signaling by ROBO receptors	0.00218	Cell Cycle Checkpoints	0.00118	0.00022	Protein ubiquitination	1.37e-05
Synthesis of PG	0.00244	Cellular responses to external stimuli	0.000947	3.35e-09	DNA Double-Strand Break Repair	1.42e-05
rho-selective guanine exchange factor akap13 mediates stress fiber formation	0.00369	Cellular responses to stress	0.00074	2.15e-09	DNA Repair	4.79e-05
SUMO E3 ligases SUMOylate target proteins	0.00384	Cellular Senescence	0.00489	1.58e-11	Formation of Senescence-Associated Heterochromatin Foci (SAHF)	5.77e-05
SUMOylation	0.0044	Chromatin modifying enzymes	0.000472	2.2e-08	Apoptosis induced DNA fragmentation	7.46e-05
protein kinase a at the centrosome	0.0044	Chromatin organization	0.000472	2.2e-08	Infectious disease	0.000345
purine nucleotides degradation	0.0044	Chromosome Maintenance	0.00533	2.1e-07	Cell Cycle, Mitotic	0.000606
NGF-stimulated transcription	0.0046	Cleavage of the damaged purine	0.000136	1.44e-10	DNA Damage/Telomere Stress Induced Senescence	0.000638
Development of pulmonary dendritic cells and macrophage subsets	0.00517	Cleavage of the damaged pyrimidine	0.0002	3.06e-10	Cell Cycle	0.000718
C-MYB transcription factor network	0.00551	Condensation of Prophase Chromosomes	0.000504	2.79e-12	Generic Transcription Pathway	0.00376
transcription regulation by methyltransferase of carm1	0.006	Depurination	0.000136	1.44e-10	HDMs demethylate histones	0.00429
ERBB2 Regulates Cell Motility	0.00689	Depyrimidination	0.0002	3.06e-10	UCH proteinases	0.00452
Male infertility	0.00763	Detoxification of Reactive Oxygen Species	0.000205	0.00154	Apoptotic execution phase	0.00479
Amplification of signal from unattached kinetochores via a MAD2 inhibitory signal	0.00878	Deubiquitination	0.000168	1.96e-05	Genotoxicity pathway	0.00854
Amplification of signal from the kinetochores	0.00878	Disease	0.00545	0.000955	Histone Modifications	0.00891
Arachidonic acid metabolism	0.00943	DNA Double Strand Break Response	0.00423	7.48e-07	Apoptosis	0.00972
One-carbon metabolism and related pathways	0.00956	DNA methylation	0.000266	5.81e-13
Cellular response to chemical stress	0.00977	Epigenetic regulation of gene expression	0.00114	1.62e-09
Purine catabolism	0.00987	ERCC6 (CSB) and EHMT2 (G9a) positively regulate rRNA expression	0.000535	3.23e-12
		ESR-mediated signaling	0.00234	1.6e-07
		Estrogen-dependent gene expression	0.00127	2.04e-09
		Formation of the beta-catenin:TCF transactivating complex	1.41e-05	9.13e-13
		G2/M DNA damage checkpoint	0.00847	2.86e-06
		Gene Silencing by RNA	0.00114	1.62e-09
		glutathione redox reactions I	4.73e-05	0.00149
		GPCRs, Class A Rhodopsin-like	1.92e-06	1.34e-08
		HATs acetylate histones	3.06e-06	7.41e-12
		HCMV Early Events	3.73e-06	2.37e-13
		HCMV Infection	4.88e-06	3.8e-13
		HDACs deacetylate histones	1.41e-05	3.3e-14
		Inhibition of DNA recombination at telomere	0.000136	1.44e-10
		M Phase	0.00498	3.91e-05
		Meiosis	0.000535	3.23e-12
		Meiotic recombination	0.000231	4.11e-13
		Meiotic synapsis	0.000595	1.8e-08
		Metalloprotease DUBs	0.0034	8.71e-05
		Mitotic Prophase	0.00152	2.95e-09
		Negative epigenetic regulation of rRNA expression	0.000876	1.09e-11
		Neutrophil extracellular trap formation - Homo sapiens (human)	0.00106	2.57e-10
		Nonhomologous End-Joining (NHEJ)	0.00272	3.2e-07
		NoRC negatively regulates rRNA expression	0.000567	3.72e-12
		Olfactory Signaling Pathway	0.000227	1.91e-05
		Olfactory transduction - Homo sapiens (human)	0.000312	2.7e-05
		Oxidative Stress Induced Senescence	0.00396	4.76e-10
		Packaging Of Telomere Ends	9.69e-05	7.42e-11
		Positive epigenetic regulation of rRNA expression	0.000299	1.06e-10
		Post-translational protein modification	0.000681	0.00194
		PRC2 methylates histones and DNA	0.000447	2.08e-12
		Pre-NOTCH Expression and Processing	0.000285	9.55e-11
		Pre-NOTCH Transcription and Translation	0.000149	2.56e-11
		Processing of DNA double-strand break ends	0.00943	3.52e-06
		Recognition and association of DNA glycosylase with site containing an affected purine	0.000136	1.44e-10
		Recognition and association of DNA glycosylase with site containing an affected pyrimidine	0.0002	3.06e-10
		Recruitment and ATM-mediated phosphorylation of repair and signaling proteins at DNA double strand breaks	0.00404	6.85e-07
		Reproduction	0.00193	7.76e-11
		RHO GTPase Effectors	1.28e-05	8.96e-07
		RHO GTPases activate PKNs	0.000157	2.88e-11
		RMTs methylate histone arginines	0.0035	5.21e-07
		RUNX1 regulates genes involved in megakaryocyte differentiation and platelet function	0.00014	2.28e-11
		RUNX1 regulates transcription of genes involved in differentiation of HSCs	8e-05	7.39e-12
		Senescence-Associated Secretory Phenotype (SASP)	0.00256	1.57e-10
		Sensory Perception	0.00364	0.000403
		Signaling by NOTCH	0.00109	4.08e-08
		Signaling by Rho GTPases	0.00065	0.000524
		Signaling by Rho GTPases, Miro GTPases and RHOBTB3	0.000822	0.000651
		Signaling by WNT	0.00259	2.84e-07
		SIRT1 negatively regulates rRNA expression	0.000326	9.55e-13
		superoxide radicals degradation	9.17e-05	0.00226
		Systemic lupus erythematosus - Homo sapiens (human)	0.000137	1.72e-13
		TCF dependent signaling in response to WNT	0.00112	3.73e-09
		Telomere Maintenance	0.00185	2.47e-08
		Transcriptional regulation by RUNX1	0.000242	5.63e-08
		Transcriptional regulation by small RNAs	0.000331	1.29e-10
		Ub-specific processing proteases	0.000452	1.33e-06
		Viral carcinogenesis - Homo sapiens (human)	5.19e-05	0.00036
