## Supplementary tables for "Uncovering the genetic underpinnings for different psychiatric disorder combinations": TableS6_MR_analysis.xlsx

### Sheet: r2=0.001
MR analysis results for cardiovascular outcomes by MR Egger and inverse variance weighted with r2=0.001
id.exposure	id.outcome	outcome	exposure	method	P=1e-5						P=1e-6						P=1e-7						P=5e-8
					nsnp	b	se	pval	intercept	pval_intercept	nsnp	b	se	pval	intercept	pval_intercept	nsnp	b	se	pval	intercept	pval_intercept	nsnp	b	se	pval	intercept	pval_intercept
ADHD with ASD	CAD	outcome	exposure	MR Egger	96	-0.137732	0.306807	0.654521	0.00702217	0.118582	32	-0.203388	0.637558	0.751929	0.0101208	0.288977	13	1.04592	0.814348	0.225403	-0.0129402	0.341578	11	0.740588	0.893191	0.428463	-0.00744695	0.621192
ADHD with ASD	CAD	outcome	exposure	Inverse variance weighted	96	0.323205	0.0928989	0.000503098	null	null	32	0.461025	0.166714	0.00568604	null	null	13	0.266366	0.21935	0.224617	null	null	11	0.299844	0.236312	0.204495	null	null
ADHD with ASD	DM	outcome	exposure	MR Egger	89	-0.860902	0.317274	0.00802676	0.0166586	0.000702501	31	-0.194273	0.6009	0.748785	0.0097387	0.284772	13	-0.707593	0.625389	0.281932	0.0258533	0.0272451	11	-1.16388	0.591223	0.0805234	0.0367418	0.00482444
ADHD with ASD	DM	outcome	exposure	Inverse variance weighted	89	0.19122	0.107791	0.0760662	null	null	31	0.424457	0.177391	0.0167212	null	null	13	0.763898	0.238963	0.00138996	null	null	11	0.856649	0.273767	0.00175332	null	null
ADHD with ASD	Stroke	outcome	exposure	MR Egger	92	0.208192	0.365222	0.57007	-0.00148286	0.778265	29	0.102154	0.724966	0.888988	0.00212189	0.84221	12	0.39458	1.05109	0.715203	0.00110036	0.947862	11	0.211075	1.0957	0.851518	0.00509282	0.778677
ADHD with ASD	Stroke	outcome	exposure	Inverse variance weighted	92	0.109495	0.105596	0.29977	null	null	29	0.24366	0.169976	0.151718	null	null	12	0.463078	0.247372	0.0612085	null	null	11	0.518932	0.262857	0.0483593	null	null
MDD with AD	CAD	outcome	exposure	MR Egger	166	0.268762	0.0585864	8.87e-06	-0.00101168	0.522708	80	0.297164	0.069091	4.87e-05	-0.00263725	0.223562	42	0.30781	0.0609915	1.02e-05	-0.00238208	0.308268	36	0.312818	0.0639584	2.38e-05	-0.00287206	0.281774
MDD with AD	CAD	outcome	exposure	Inverse variance weighted	166	0.233427	0.0310831	5.92e-14	null	null	80	0.233178	0.0410795	1.38e-08	null	null	42	0.26979	0.0397361	1.12e-11	null	null	36	0.269842	0.0424027	1.97e-10	null	null
MDD with AD	DM	outcome	exposure	MR Egger	154	-0.274117	0.0681042	8.96e-05	0.0115173	2.15884e-09	73	-0.313608	0.0725809	4.97e-05	0.0126271	4.52263e-07	37	-0.337623	0.064385	7.67e-06	0.0152419	3.79492e-07	31	-0.339651	0.0671116	2.14e-05	0.01603	5.15242e-06
MDD with AD	DM	outcome	exposure	Inverse variance weighted	154	0.0500895	0.0437919	0.252703	null	null	73	-0.0292669	0.0546014	0.591952	null	null	37	-0.0787614	0.0626095	0.208399	null	null	31	-0.0990025	0.0662117	0.134851	null	null
MDD with AD	Stroke	outcome	exposure	MR Egger	166	-0.0271928	0.0699197	0.697844	0.0036718	0.0507824	80	0.00395159	0.0840469	0.96262	0.00229749	0.374577	42	-0.0273121	0.0930468	0.770634	0.00360509	0.301233	36	-0.0331276	0.0976751	0.736575	0.00468825	0.246503
MDD with AD	Stroke	outcome	exposure	Inverse variance weighted	166	0.0777363	0.0380227	0.0409071	null	null	80	0.0655513	0.0504278	0.193634	null	null	42	0.0606637	0.0621195	0.328785	null	null	36	0.0574004	0.0663662	0.387092	null	null
MDD with Anxiety	CAD	outcome	exposure	MR Egger	231	0.838098	0.505331	0.0985829	-0.000757388	0.791326	126	1.21599	0.693779	0.0821247	-0.00198055	0.644239	75	0.828735	0.913532	0.367299	0.00119319	0.837788	63	1.03845	0.980968	0.293956	-0.00118267	0.855742
MDD with Anxiety	CAD	outcome	exposure	Inverse variance weighted	231	0.553932	0.120717	4.46e-06	null	null	126	0.767075	0.14871	2.49e-07	null	null	75	0.721871	0.173603	3.21e-05	null	null	63	0.745013	0.176182	2.35e-05	null	null
MDD with Anxiety	DM	outcome	exposure	MR Egger	213	0.758229	0.562493	0.179111	-0.0014445	0.676037	119	-0.0718826	0.819295	0.930236	0.00787522	0.125649	72	0.847012	1.09066	0.440009	0.00310574	0.657432	62	1.28296	1.20408	0.290914	-0.00120909	0.880238
MDD with Anxiety	DM	outcome	exposure	Inverse variance weighted	213	0.567108	0.140209	5.24e-05	null	null	119	0.782208	0.178974	1.24e-05	null	null	72	0.698625	0.207132	0.000743925	null	null	62	0.650865	0.21952	0.00302738	null	null
MDD with Anxiety	Stroke	outcome	exposure	MR Egger	232	0.583054	0.573819	0.310652	-0.00309576	0.345394	127	0.586139	0.828588	0.480638	0.000408715	0.93569	75	0.911026	1.06073	0.393227	-0.00106351	0.873859	63	1.00894	1.25612	0.424965	-0.00216533	0.790923
MDD with Anxiety	Stroke	outcome	exposure	Inverse variance weighted	232	0.20493	0.134981	0.128963	null	null	127	0.377836	0.175589	0.0314116	null	null	75	0.332135	0.202025	0.10017	null	null	63	0.43008	0.226737	0.0578512	null	null
MDD with ASD	CAD	outcome	exposure	MR Egger	40	-0.0511779	0.074214	0.494636	0.00746679	0.220778	11	0.0555798	0.14058	0.701784	0.00138549	0.908343	3	0.718762	1.25846	0.669639	-0.0549345	0.702373	3	0.718762	1.25846	0.669639	-0.0549345	0.702373
MDD with ASD	CAD	outcome	exposure	Inverse variance weighted	40	0.0368785	0.0226245	0.103096	null	null	11	0.0716183	0.0359788	0.0465284	null	null	3	0.0841897	0.0611772	0.168772	null	null	3	0.0841897	0.0611772	0.168772	null	null
MDD with ASD	DM	outcome	exposure	MR Egger	35	0.0657939	0.0892217	0.466078	-0.00216168	0.768674	10	-0.0401675	0.195836	0.84261	0.0120206	0.496618	NA	NA	NA	NA	NA	NA	NA	NA	NA	NA	NA	NA
MDD with ASD	DM	outcome	exposure	Inverse variance weighted	35	0.040769	0.028575	0.153657	null	null	10	0.0913301	0.0634233	0.149865	null	null	2	0.00715143	0.324449	0.982415	null	null	2	0.00715143	0.324449	0.982415	null	null
MDD with ASD	Stroke	outcome	exposure	MR Egger	40	0.100275	0.0910878	0.277883	-0.00694404	0.35017	11	0.116458	0.21085	0.594174	-0.00912834	0.617675	3	3.12234	1.38696	0.266123	-0.264083	0.270492	3	3.12234	1.38696	0.266123	-0.264083	0.270492
MDD with ASD	Stroke	outcome	exposure	Inverse variance weighted	40	0.0180541	0.0271947	0.506764	null	null	11	0.0113697	0.0538393	0.832749	null	null	3	0.0606143	0.112368	0.589592	null	null	3	0.0606143	0.112368	0.589592	null	null
MDD with Insomnia	CAD	outcome	exposure	MR Egger	209	0.544291	0.556253	0.328971	0.00299559	0.337717	112	1.67411	0.879016	0.0594541	-0.00351212	0.494953	55	2.35183	1.23708	0.0627305	-0.00667555	0.395692	44	2.60204	1.387	0.067614	-0.00825054	0.348866
MDD with Insomnia	CAD	outcome	exposure	Inverse variance weighted	209	1.06085	0.142916	1.15e-13	null	null	112	1.08674	0.191464	1.38e-08	null	null	55	1.3172	0.264797	6.55e-07	null	null	44	1.31412	0.274707	1.72e-06	null	null
MDD with Insomnia	DM	outcome	exposure	MR Egger	210	-0.135464	0.62405	0.828364	0.00579591	0.098935	112	0.866708	0.858663	0.315013	-0.000855811	0.865003	55	0.9164	1.23578	0.461632	-0.000658559	0.93293	44	1.42021	1.56547	0.369471	-0.0043043	0.66388
MDD with Insomnia	DM	outcome	exposure	Inverse variance weighted	210	0.864773	0.159576	5.99e-08	null	null	112	0.724034	0.189725	0.000135508	null	null	55	0.814368	0.264389	0.00206869	null	null	44	0.748977	0.310744	0.0159407	null	null
MDD with Insomnia	Stroke	outcome	exposure	MR Egger	209	-0.0525211	0.621623	0.932748	0.00104997	0.761786	111	0.428399	0.943857	0.650817	-0.00145978	0.791076	55	0.584517	1.13953	0.610122	-0.00137288	0.848872	44	0.337663	1.3338	0.801381	-0.000287611	0.97274
MDD with Insomnia	Stroke	outcome	exposure	Inverse variance weighted	209	0.130381	0.152387	0.392224	null	null	111	0.183559	0.201273	0.361774	null	null	55	0.37142	0.243075	0.12651	null	null	44	0.292738	0.263687	0.266924	null	null
MDD with Obesity	CAD	outcome	exposure	MR Egger	56	0.190981	0.12287	0.125948	0.000575772	0.886555	25	0.264573	0.14696	0.0849441	-0.000927279	0.862969	15	0.353577	0.172113	0.0606211	-0.00171223	0.790387	14	0.346555	0.182375	0.0816921	-0.00129089	0.850171
MDD with Obesity	CAD	outcome	exposure	Inverse variance weighted	56	0.24738	0.0429448	8.39e-09	null	null	25	0.284089	0.0520517	4.82e-08	null	null	15	0.307916	0.0566515	5.47e-08	null	null	14	0.310804	0.0595687	1.81e-07	null	null
MDD with Obesity	DM	outcome	exposure	MR Egger	56	1.48596	0.474322	0.00279622	-0.0267536	0.0682736	25	1.28925	0.19685	1.11e-06	-0.0118041	0.106065	15	1.57094	0.253546	3.24e-05	-0.020711	0.0506583	14	1.68974	0.210195	3.58e-06	-0.0267436	0.00787602
MDD with Obesity	DM	outcome	exposure	Inverse variance weighted	56	0.637665	0.172989	0.000227654	null	null	25	0.929211	0.0762573	3.73e-34	null	null	15	1.00457	0.100315	1.32e-23	null	null	14	0.98055	0.0992323	5.01e-23	null	null
MDD with Obesity	Stroke	outcome	exposure	MR Egger	56	-0.0225827	0.12045	0.851981	0.00514379	0.186744	25	0.0735622	0.152696	0.634532	0.00172157	0.755121	15	0.0175572	0.183815	0.925362	0.00317638	0.65815	14	0.0804529	0.175404	0.654666	0.000128702	0.985539
MDD with Obesity	Stroke	outcome	exposure	Inverse variance weighted	56	0.110391	0.0428627	0.0100109	null	null	25	0.112254	0.0544276	0.0391644	null	null	15	0.0944271	0.0608752	0.120863	null	null	14	0.0749133	0.0595655	0.208514	null	null
MDD with SCZ	CAD	outcome	exposure	MR Egger	255	0.209462	0.10791	0.0533582	-0.0041413	0.143763	148	0.295505	0.149459	0.0499056	-0.00844921	0.0547039	86	0.355051	0.195754	0.0732856	-0.00914315	0.147357	77	0.399504	0.200473	0.0499213	-0.0114152	0.0815725
MDD with SCZ	CAD	outcome	exposure	Inverse variance weighted	255	0.0399675	0.0270107	0.138955	null	null	148	0.0213223	0.0357908	0.551343	null	null	86	0.0724899	0.0457495	0.113081	null	null	77	0.0576438	0.0478645	0.228469	null	null
MDD with SCZ	DM	outcome	exposure	MR Egger	239	-0.0926029	0.129152	0.474077	0.00114843	0.730498	136	-0.047523	0.152971	0.756537	-0.000398636	0.928703	77	-0.0506332	0.170689	0.767562	-0.000404851	0.942793	69	0.0153214	0.167548	0.927412	-0.00292538	0.60553
MDD with SCZ	DM	outcome	exposure	Inverse variance weighted	239	-0.0256115	0.0331656	0.439978	null	null	136	-0.0350014	0.0376522	0.352579	null	null	77	-0.0303809	0.0407894	0.45638	null	null	69	-0.036937	0.040612	0.363081	null	null
MDD with SCZ	Stroke	outcome	exposure	MR Egger	256	-0.0130137	0.106428	0.902777	0.000978929	0.73345	149	-0.0749275	0.147145	0.61137	0.00347708	0.438673	86	0.196065	0.194182	0.31554	-0.0065379	0.30482	77	0.177671	0.184975	0.339883	-0.00554276	0.364562
MDD with SCZ	Stroke	outcome	exposure	Inverse variance weighted	256	0.0401789	0.0266188	0.131192	null	null	149	0.0312912	0.0352189	0.374284	null	null	86	0.0150959	0.0455673	0.740428	null	null	77	0.030223	0.0439827	0.491984	null	null
SCZ with Obesity	CAD	outcome	exposure	MR Egger	113	0.0782482	0.114582	0.496091	0.00182163	0.688875	49	0.226168	0.144407	0.124014	-0.00687128	0.323798	29	0.211477	0.159451	0.195856	-0.00590761	0.500107	26	0.18788	0.170531	0.281502	-0.00379948	0.690232
SCZ with Obesity	CAD	outcome	exposure	Inverse variance weighted	113	0.0986036	0.0280592	0.000441196	null	null	49	0.0846664	0.0379825	0.025808	null	null	29	0.0984145	0.0435524	0.0238411	null	null	26	0.110731	0.0469311	0.0183029	null	null
SCZ with Obesity	DM	outcome	exposure	MR Egger	114	0.482716	0.189426	0.0121793	-0.00933843	0.207996	50	0.66885	0.261699	0.0138163	-0.0184086	0.151482	30	0.831305	0.354283	0.0262602	-0.0298339	0.116938	27	0.747798	0.3746	0.0569069	-0.0234658	0.248442
SCZ with Obesity	DM	outcome	exposure	Inverse variance weighted	114	0.234187	0.0462229	4.05e-07	null	null	50	0.25148	0.068502	0.000241481	null	null	30	0.271628	0.0985484	0.00584603	null	null	27	0.31055	0.103936	0.00280917	null	null
SCZ with Obesity	Stroke	outcome	exposure	MR Egger	112	-0.0438893	0.129986	0.736274	0.00431363	0.403969	49	0.1102	0.18706	0.558607	-0.00143317	0.865027	29	0.0500231	0.219444	0.8214	0.00286392	0.792619	26	0.0590389	0.236068	0.804644	0.00221888	0.852428
SCZ with Obesity	Stroke	outcome	exposure	Inverse variance weighted	112	0.0964785	0.0288347	0.000820108	null	null	49	0.0624471	0.0422902	0.139774	null	null	29	0.104762	0.050984	0.0398988	null	null	26	0.101	0.0556228	0.0693999	null	null
ADHD without ASD	CAD	outcome	exposure	MR Egger	82	-0.0130875	0.0459083	0.776321	0.00761108	0.0999075	29	-0.0364599	0.0982896	0.713574	0.00873159	0.385626	10	0.0384354	0.207336	0.857547	0.00192423	0.936096	9	0.0902542	0.227475	0.703359	-0.00517213	0.849108
ADHD without ASD	CAD	outcome	exposure	Inverse variance weighted	82	0.0600712	0.0130923	4.47e-06	null	null	29	0.0462025	0.0217617	0.0337445	null	null	10	0.0552471	0.0388585	0.155099	null	null	9	0.0462237	0.0419871	0.270939	null	null
ADHD without ASD	DM	outcome	exposure	MR Egger	78	0.0497555	0.0466609	0.289654	0.00204685	0.661781	29	0.106531	0.0974871	0.284148	-0.00144782	0.886416	9	0.0944655	0.103719	0.392692	0.0003959	0.973665	8	0.0977733	0.109017	0.40434	-6.49703e-05	0.996016
ADHD without ASD	DM	outcome	exposure	Inverse variance weighted	78	0.0693876	0.0131193	1.23e-07	null	null	29	0.0928176	0.0210454	1.03e-05	null	null	9	0.0979371	0.0214323	4.89e-06	null	null	8	0.0972181	0.0225165	1.58e-05	null	null
ADHD without ASD	Stroke	outcome	exposure	MR Egger	83	0.0759108	0.0527431	0.153931	-0.00390956	0.460209	31	0.129188	0.09795	0.197516	-0.00863215	0.405866	10	-0.00517412	0.182079	0.978026	0.0104866	0.623879	9	0.0130514	0.204844	0.950979	0.00793096	0.748659
ADHD without ASD	Stroke	outcome	exposure	Inverse variance weighted	83	0.0382778	0.0144438	0.00804637	null	null	31	0.0487704	0.0223471	0.0290801	null	null	10	0.0855998	0.0366349	0.0194618	null	null	9	0.079826	0.0402912	0.0475661	null	null
MDD without AD	CAD	outcome	exposure	MR Egger	209	0.130648	0.127613	0.307134	0.000722748	0.832001	109	0.0137892	0.185698	0.940945	0.00431348	0.407179	57	-0.323741	0.293812	0.275318	0.0149088	0.084722	51	-0.520472	0.32256	0.113043	0.0207212	0.0370913
MDD without AD	CAD	outcome	exposure	Inverse variance weighted	209	0.154679	0.0316608	1.03e-06	null	null	109	0.158726	0.0415891	0.000135346	null	null	57	0.170087	0.0587082	0.0037656	null	null	51	0.158215	0.0634962	0.0127125	null	null
MDD without AD	DM	outcome	exposure	MR Egger	195	0.15564	0.138302	0.261834	-0.000578759	0.875588	97	0.393032	0.216112	0.0721159	-0.00626131	0.304014	51	0.541263	0.297412	0.0748846	-0.0104798	0.237232	44	0.47735	0.342621	0.17088	-0.00844896	0.416547
MDD without AD	DM	outcome	exposure	Inverse variance weighted	195	0.134696	0.0356948	0.000160939	null	null	97	0.175742	0.049986	0.000438405	null	null	51	0.193487	0.0633604	0.00225996	null	null	44	0.202323	0.0707345	0.00423224	null	null
MDD without AD	Stroke	outcome	exposure	MR Egger	211	-0.0574368	0.141701	0.685645	0.0030743	0.416062	111	0.0119537	0.19924	0.952268	0.00182721	0.744443	58	0.20738	0.282066	0.465274	-0.00405342	0.627645	51	0.292224	0.306194	0.344579	-0.00781489	0.398891
MDD without AD	Stroke	outcome	exposure	Inverse variance weighted	211	0.0545751	0.0343977	0.112606	null	null	111	0.0754391	0.0440828	0.0870251	null	null	58	0.0725831	0.0559885	0.19484	null	null	51	0.0365635	0.0590609	0.535863	null	null
MDD without Anxiety	CAD	outcome	exposure	MR Egger	204	0.108624	0.0589812	0.0669902	-0.00119896	0.699207	93	0.167154	0.0933172	0.0765793	-0.00352625	0.489569	52	-0.00659163	0.126771	0.958739	0.0066574	0.371072	50	0.0184387	0.128686	0.886665	0.00500916	0.509892
MDD without Anxiety	CAD	outcome	exposure	Inverse variance weighted	204	0.0856356	0.0155085	3.35e-08	null	null	93	0.101603	0.0206547	8.69e-07	null	null	52	0.105651	0.0245783	1.72e-05	null	null	50	0.102258	0.0248182	3.78e-05	null	null
MDD without Anxiety	DM	outcome	exposure	MR Egger	193	0.045586	0.0630792	0.470762	0.0017998	0.589599	90	0.119437	0.112793	0.29254	-0.00184841	0.766402	50	0.0455831	0.146659	0.757291	0.00369503	0.666404	48	0.0795469	0.147957	0.593419	0.00142648	0.869898
MDD without Anxiety	DM	outcome	exposure	Inverse variance weighted	193	0.0784073	0.0169761	3.86e-06	null	null	90	0.0866619	0.0248903	0.000498132	null	null	50	0.10793	0.0288962	0.000187641	null	null	48	0.103431	0.0290822	0.000375836	null	null
MDD without Anxiety	Stroke	outcome	exposure	MR Egger	204	0.048126	0.0694842	0.489345	-0.000265771	0.941735	95	0.07952	0.117942	0.501838	-0.00203433	0.753212	52	0.0801336	0.15497	0.607372	-0.00247854	0.784221	50	0.0518996	0.159227	0.745882	-0.000498743	0.957536
MDD without Anxiety	Stroke	outcome	exposure	Inverse variance weighted	204	0.0432026	0.017331	0.0126744	null	null	95	0.0431886	0.0250963	0.0852659	null	null	52	0.0382913	0.0299767	0.201473	null	null	50	0.0435405	0.0307203	0.156388	null	null
MDD without ASD	CAD	outcome	exposure	MR Egger	214	0.174884	0.0998975	0.0814548	-0.00122998	0.690489	109	0.268738	0.14688	0.0700879	-0.00342469	0.471427	60	0.0566121	0.2003	0.778461	0.00416077	0.543655	49	-0.0561967	0.227373	0.805863	0.00796997	0.319254
MDD without ASD	CAD	outcome	exposure	Inverse variance weighted	214	0.136265	0.0244172	2.4e-08	null	null	109	0.164902	0.0304557	6.15e-08	null	null	60	0.176876	0.036737	1.47e-06	null	null	49	0.168958	0.0408944	3.6e-05	null	null
MDD without ASD	DM	outcome	exposure	MR Egger	197	0.0915632	0.110849	0.409804	0.00109768	0.749289	101	0.13229	0.181111	0.466849	0.000296189	0.959887	57	0.105765	0.249056	0.672739	0.0012145	0.886579	46	-0.103761	0.271055	0.703708	0.00912822	0.340014
MDD without ASD	DM	outcome	exposure	Inverse variance weighted	197	0.125889	0.0279199	6.52e-06	null	null	101	0.141213	0.038391	0.000234811	null	null	57	0.140823	0.0462051	0.00230535	null	null	46	0.153285	0.0495678	0.00198531	null	null
MDD without ASD	Stroke	outcome	exposure	MR Egger	215	0.149094	0.122266	0.224034	-0.00293202	0.436901	110	0.0566035	0.1868	0.762459	0.00144438	0.811027	60	0.0820335	0.267417	0.760123	0.000360914	0.968447	49	0.144606	0.285833	0.615283	-0.0031286	0.754472
MDD without ASD	Stroke	outcome	exposure	Inverse variance weighted	215	0.0566721	0.029465	0.0544338	null	null	110	0.100414	0.0383611	0.00885478	null	null	60	0.0924749	0.0489155	0.0586906	null	null	49	0.0561571	0.0509598	0.270466	null	null
MDD without Insomnia	CAD	outcome	exposure	MR Egger	176	0.0660427	0.0430119	0.126489	-0.00135472	0.708273	81	0.110844	0.0617454	0.0764495	-0.00435775	0.433035	43	0.0349952	0.0872375	0.690393	0.00223085	0.792133	38	0.0375581	0.0946789	0.693939	0.00149258	0.870374
MDD without Insomnia	CAD	outcome	exposure	Inverse variance weighted	176	0.0495168	0.010263	1.4e-06	null	null	81	0.0610398	0.0132772	4.28e-06	null	null	43	0.0576891	0.0168786	0.000631103	null	null	38	0.0528394	0.0176201	0.00271036	null	null
MDD without Insomnia	DM	outcome	exposure	MR Egger	180	0.0490298	0.0465151	0.293284	0.000629428	0.873598	83	0.0713048	0.0732642	0.333324	-0.00159483	0.811173	43	0.0592265	0.0912805	0.52006	0.000135664	0.98782	38	0.0230825	0.102493	0.823089	0.00304222	0.759616
MDD without Insomnia	DM	outcome	exposure	Inverse variance weighted	180	0.0562093	0.0114972	1.01e-06	null	null	83	0.0541838	0.0162042	0.000826365	null	null	43	0.0605987	0.0185076	0.00105939	null	null	38	0.0540508	0.0201495	0.00730761	null	null
MDD without Insomnia	Stroke	outcome	exposure	MR Egger	180	0.00996728	0.0467966	0.831577	0.0025841	0.513907	83	-0.00649508	0.0743566	0.930609	0.00439673	0.515293	43	0.0100143	0.11203	0.929208	0.00202237	0.852312	38	-0.0168745	0.119528	0.888518	0.00422344	0.714667
MDD without Insomnia	Stroke	outcome	exposure	Inverse variance weighted	180	0.0396856	0.0111862	0.00038857	null	null	83	0.0409556	0.0159597	0.0102824	null	null	43	0.0305834	0.0220273	0.165005	null	null	38	0.0263474	0.0227262	0.246317	null	null
MDD without Obesity	CAD	outcome	exposure	MR Egger	100	-0.202879	0.110058	0.0682964	0.00958476	0.110075	41	-0.276846	0.167265	0.105923	0.0135579	0.184024	24	-0.264739	0.215529	0.232305	0.0141866	0.311978	18	-0.245104	0.250535	0.342477	0.0125389	0.460021
MDD without Obesity	CAD	outcome	exposure	Inverse variance weighted	100	-0.0294353	0.0245953	0.231391	null	null	41	-0.0630025	0.0402182	0.117228	null	null	24	-0.0624611	0.0549895	0.25601	null	null	18	-0.084037	0.0646918	0.193931	null	null
MDD without Obesity	DM	outcome	exposure	MR Egger	100	-0.884613	0.157427	1.8e-07	0.039239	1.28685e-05	41	-1.06059	0.226593	3.41e-05	0.050384	0.000733851	25	-1.20519	0.264957	0.000143379	0.0620573	0.00148238	19	-1.23164	0.310128	0.0009865	0.0638882	0.00771317
MDD without Obesity	DM	outcome	exposure	Inverse variance weighted	100	-0.178982	0.0381142	2.65e-06	null	null	41	-0.253347	0.0610473	3.32e-05	null	null	25	-0.279833	0.0813169	0.000578996	null	null	19	-0.326543	0.0961999	0.000687743	null	null
MDD without Obesity	Stroke	outcome	exposure	MR Egger	101	-0.101884	0.121861	0.405134	0.00591426	0.373536	42	-0.117801	0.1313	0.374985	0.00495054	0.537048	25	-0.0957123	0.154896	0.542703	0.00343492	0.736154	19	-0.109581	0.131497	0.416211	0.00361911	0.692099
MDD without Obesity	Stroke	outcome	exposure	Inverse variance weighted	101	0.0043766	0.026805	0.870302	null	null	42	-0.0383392	0.0306412	0.210851	null	null	25	-0.0445747	0.0381584	0.242746	null	null	19	-0.0584047	0.0339286	0.0851779	null	null
MDD without SCZ	CAD	outcome	exposure	MR Egger	209	0.210977	0.115294	0.0687019	-0.00141955	0.644983	109	0.364688	0.171582	0.0358504	-0.00535322	0.261295	56	0.0759597	0.242565	0.755371	0.00393849	0.584568	51	0.0550136	0.263123	0.835253	0.00412733	0.600723
MDD without SCZ	CAD	outcome	exposure	Inverse variance weighted	209	0.159384	0.02806	1.35e-08	null	null	109	0.175099	0.0354862	8.05e-07	null	null	56	0.207041	0.044906	4.02e-06	null	null	51	0.191361	0.0469805	4.64e-05	null	null
MDD without SCZ	DM	outcome	exposure	MR Egger	195	0.0106159	0.132782	0.93636	0.00338555	0.341847	101	0.229474	0.218101	0.295295	-0.00241244	0.690645	54	0.111919	0.292476	0.703532	0.00189378	0.826814	49	0.093235	0.315375	0.768813	0.00223528	0.812516
MDD without SCZ	DM	outcome	exposure	Inverse variance weighted	195	0.133107	0.0332508	6.25e-05	null	null	101	0.144332	0.0452754	0.00143323	null	null	54	0.175072	0.0548255	0.00140677	null	null	49	0.167182	0.0572804	0.00351549	null	null
MDD without SCZ	Stroke	outcome	exposure	MR Egger	211	0.0542426	0.142213	0.703281	0.000590703	0.87607	110	0.0738962	0.22171	0.739553	0.000670652	0.912846	56	0.267374	0.310251	0.39261	-0.00582291	0.526944	51	0.21048	0.336872	0.534996	-0.00458159	0.649273
MDD without SCZ	Stroke	outcome	exposure	Inverse variance weighted	211	0.0758096	0.0337833	0.0248327	null	null	110	0.0977124	0.0448207	0.0292522	null	null	56	0.0732667	0.0575122	0.202687	null	null	51	0.0588558	0.0602175	0.328378	null	null
SCZ without Obesity	CAD	outcome	exposure	MR Egger	189	0.0649591	0.0322276	0.0452698	-0.00870685	0.0212698	104	0.105183	0.044821	0.0208714	-0.0142663	0.0138218	54	0.111382	0.0620269	0.0783518	-0.0144497	0.0976113	46	0.144979	0.0642488	0.0290569	-0.0206818	0.0285201
SCZ without Obesity	CAD	outcome	exposure	Inverse variance weighted	189	-0.007816	0.00763385	0.305901	null	null	104	-0.00413233	0.0104984	0.693864	null	null	54	0.00982928	0.0151986	0.51781	null	null	46	0.00388256	0.0163802	0.812635	null	null
SCZ withoutObesity	DM	outcome	exposure	MR Egger	188	-0.0190104	0.0443653	0.668785	-0.00346568	0.502133	103	-0.00435541	0.0646083	0.946387	-0.00516491	0.530903	54	-0.0484596	0.0943365	0.609645	0.000480847	0.970594	46	-0.0178472	0.101856	0.861711	-0.00526366	0.717019
SCZ without Obesity	DM	outcome	exposure	Inverse variance weighted	188	-0.048021	0.0103319	3.35e-06	null	null	103	-0.0439309	0.0145495	0.00253267	null	null	54	-0.0450645	0.0221022	0.0414587	null	null	46	-0.0539193	0.0241818	0.0257642	null	null
SCZ without Obesity	Stroke	outcome	exposure	MR Egger	188	0.00761475	0.0340539	0.823307	-0.00125514	0.750921	103	0.00382968	0.0479328	0.936477	1.68066e-05	0.997796	53	-0.00371223	0.0627573	0.953062	0.00216936	0.802406	45	-0.00139011	0.0619195	0.982193	0.0015181	0.863161
SCZ without Obesity	Stroke	outcome	exposure	Inverse variance weighted	188	-0.00291376	0.00790365	0.712381	null	null	103	0.00395896	0.0107793	0.713415	null	null	53	0.0116177	0.0148424	0.433781	null	null	45	0.00902595	0.0148386	0.543004	null	null
